# Cost-effectiveness of generic semaglutide for Status First Nations adults with obesity and prediabetes under British Columbia’s Plan W

**DOI:** 10.64898/2026.11.24.26368896

**Authors:** Thomas E. Curry, Ilya Kovalko, Jessica E. Stockdale, Eldon Spackman

**Author notes:** Corresponding author: Thomas E. Curry, Indigenous Health, Fraser Health Authority, Surrey, British Columbia, Canada.

## Abstract

**Background:** British Columbia’s Plan W could cover generic semaglutide for Status First Nations adults with obesity and prediabetes. Its value for money is unknown.

**Methods:** We modelled lifetime public costs and quality-adjusted life-years for adults with obesity and hemoglobin A1c of 6.0% to 6.4% who added semaglutide 1 mg to usual care, using the best available Canadian diabetes costs (Alberta and Ontario). After stopping, everyone returned to usual diabetes risk. In addition, the cases avoided on treatment either stayed avoided (100%), mostly stayed avoided (83%, from one-year trial data), or all occurred within a year (0%).

**Results:** At 83%, treatment gained 0.124 quality-adjusted life-years and cost $4,250 (Alberta) or $16,297 (Ontario-derived) per quality-adjusted life-year. At 0%, costs were $39,500 and $46,376. At 100% with Alberta costs, spending fell by $38.

**Conclusions:** Generic semaglutide is likely a cost-effective way to postpone diabetes. Whether it pays for itself is uncertain.
