## Supplementary material for "Cost-effectiveness of generic semaglutide for Status First Nations adults with obesity and prediabetes under British Columbia’s Plan W": Model code, parameter files and results: parameters.csv

name	base	low	high	dist	grade	source
price_generic_pen	84.39	84.39	88.0	fixed	D	BC PharmaCare formulary (13 Oct 2026): generic semaglutide maximum C$28.1308/mL x 3 mL = C$84.39 per pen (Apotex DIN 02568012, Dr. Reddy's 02567814); PAD Sept 2026 'C$85/pen'; Costco BC cash C$88 (high).
pens_per_year_1mg	13.0	13.0	13.0	fixed	D	4 x 1 mg doses per pen; 52 weeks / 4. Pen dial selects 1 mg only (Apo-Semaglutide monograph).
pens_per_year_2mg	26.0	26.0	26.0	fixed	D	Two 1 mg injections weekly from 1 mg pens; no 2 mg generic pen is marketed (Health Canada DPD 21 Oct 2026). Off-label without diabetes.
price_wegovy_pen	388.64	388.64	388.64	fixed	D	CDA-AMC SR0841 sponsor price per 4-dose pen; Wegovy is a PharmaCare non-benefit (reference scenario only).
dispensing_fee	11.0	11.0	11.0	fixed	D	PharmaCare policy manual 8.2 maximum dispensing fee C$11.00; Plan W pays 100%.
fills_per_year	4.0	4.0	5.0	fixed	I	100-day maximum supply for repeat fills (first fill 30 days); 4 fills in a steady-state year, 5 in the first year.
c_monitoring	160.0	80.0	320.0	gamma	S	Two additional physician visits per year for weight-management follow-up and renewal (MSP). Assumption carried from v5.
wl_placebo	0.035	0.024	0.046	normal	D	BELIEVE placebo -3.5% (LSM -3.3 kg, SE 1.4) with monthly lifestyle counselling.
wl_1mg	0.098	0.085	0.111	normal	D	BELIEVE semaglutide 1.0 mg -9.8% (LSM -9.8 kg, SE 1.3), n=56.
wl_2mg_logdose	0.124	0.11	0.127	normal	I	2 mg weekly: linear interpolation between BELIEVE 1 mg (-9.8%) and 2.4 mg (-13.5%) gives -12.4% (base); log-dose interpolation gives -12.7% (high); the flat 1 mg to 2 mg step in SUSTAIN FORTE (0.9 kg) argues for a lower value (low -11.0%). No non-diabetic RCT of 2 mg weekly exists.
wl_2_4mg	0.135	0.123	0.147	normal	D	BELIEVE semaglutide 2.4 mg -13.5% (LSM -14.2 kg, SE 1.2), n=57; STEP 1 -14.9% at 68 weeks.
hr_dm_2_4mg	0.27	0.24	0.31	lognormal_hr	D	SELECT (Kahn 2024): HR 0.27 (0.24-0.31) for first HbA1c >=6.5%, whole cohort, mean exposure 152 weeks; 1.5% vs 6.9% at 156 weeks.
hbA1c_ratio_1mg_vs_2_4mg	0.81	0.63	0.95	triangular	I	BELIEVE placebo-adjusted HbA1c changes .25/.31 approximated .81, applied to logHR as inference; range .63-.95 never equivalence.
dm_legacy_years	0.0	0.0	3.0	fixed	S	Years of continued diabetes-risk reduction after stopping; STEP 1 extension shows HbA1c and weight revert toward baseline within one year, so base 0.
hr_mace_select	0.8	0.72	0.9	lognormal_hr	D	SELECT MACE HR 0.80 (0.72-0.90), established ASCVD, BMI>=27, no diabetes, target dose 2.4 mg.
hr_mace_primary	1.0	1.0	1.0	fixed	S	No direct primary-prevention cardiovascular benefit in reference case; 0.90 and0.80 only in scenarios, with dose scaling.
mace_dose_scaling_1mg	0.63	0.5	1.0	uniform	S	Fraction of the 2.4 mg log hazard reduction retained at 1 mg; base equals BELIEVE placebo-adjusted weight ratio (6.5/10.9 kg = 0.60; percentage points 6.3/10.0 = 0.63). Not evidence of cardiovascular equivalence.
p_on_year1	0.65	0.47	0.8	beta	S	Share of initiators on treatment through year 1 under full coverage; Gasoyan 2025 47% never discontinued at 1 year (US, cost a main reason), Rodriguez 2025 64.8% discontinued without T2D, BELIEVE 84-88% completed 48 weeks.
annual_retention	0.8	0.65	0.9	beta	S	Year-on-year retention after year 1 (no Canadian data).
p_trial_adherence	0.85	0.85	0.85	fixed	I	Average on-treatment proportion inside SELECT ITT (24.3% permanently discontinued by 156 weeks); effects scaled by p_on/0.85 capped at 1.
bc_fn_dm_inc_ratio	1.33	1.25	1.72	lognormal	I	Population age-standardized diagnosed incidence ratio only; NOT applied to C1,C2,C2b conditional biochemical risk.
fn_dm_inc_age50_allbmi	0.0165	0.012	0.02	gamma	I	Annual diabetes incidence, BC Status FN adults around age 50, all BMI: Turin 2016 Alberta FN 10-year risk at age 50 of 18.0% (men) and 20.6% (women), mean 19.3%, hazard -ln(1-0.193)/10 = 2.14%/yr; rescaled by the BC/Alberta incidence ratio (1.33/1.72 = 0.773; Oster 2011 for Alberta) gives 1.65%/yr.
obese_vs_avg_dm_rr	1.46	1.2	1.8	lognormal	I	Relative incidence for BMI>=30 versus the all-BMI FN average: FNFNES adjusted odds of diabetes, normal vs obese 0.33 and overweight vs obese 0.54 (Batal 2021), applied to the RHS BC adult BMI mix (21% normal, 36% overweight, 42% obese) gives obese/average = 3.0/2.05 = 1.46.
bmi35_vs_bmi30_dm_rr	1.4	1.2	1.7	lognormal	S	Relative incidence BMI>=35 versus all BMI>=30 (general-population gradient; no First Nations stratification exists).
predm_dm_inc	0.035	0.015	0.07	gamma	S	Illustrative mixed-prediabetes hazard, no ethnic multiplier; no validated local calibration.
predm_high_dm_inc	0.062	0.03	0.12	gamma	S	Illustrative annual hazard, NOT an observed First Nations incidence. Earlier 17% at week156 was point glycaemic status (SELECT Fig2C), not cumulative first crossing. 6.2% retained only as a transparent scenario centre; no 1.33 uplift. Grid 3%-12% and age scenarios required.
c_dm_annual_alberta	2726	1800	3500	gamma	I	Olivieri2024 supplement Table11: T2D microvascular complications including pharmacy, excludes acute events. Scenario only because overlaps and payer allocation are unresolved.
select_dm_inc	0.024	0.012	0.045	gamma	S	Illustrative hazard; 6.9% week156 glycaemic status is not a cumulative clinical diagnosis.
mace_rate_cvd	2.4	1.9	2.9	gamma	D	SELECT placebo 8.0% over mean 39.8 months, about 2.4 per 100 PY.
mace_rate_primary_bmi30_age52	0.5	0.3	0.9	gamma	S	General-population MACE rate, BMI>=30, no CVD or diabetes, mean age 52 (assumption carried from v5; no Canadian non-diabetic obese cohort rate found).
mace_rate_primary_bmi35_age52	0.6	0.35	1.0	gamma	S	As above, BMI>=35.
mace_rate_predm_age50	0.7	0.4	1.2	gamma	S	As above, BMI>=30 with prediabetes.
fn_cvd_ratio_nodm	1.0	1.0	1.0	fixed	S	CVD mortality ratio does not identify incidence conditional on no diabetes; no incidence uplift in reference.
dm_mace_mult	1.5	1.2	2.0	lognormal	S	Relative MACE hazard after incident diabetes (carried from v5).
eskd_inc_dm	0.093	0.047	0.13	gamma	D	ESKD incidence after incident diabetes, Ontario First Nations 9.3 per 10,000 PY (Nash 2019; HR 2.23 vs 4.7 per 10,000 in others). Per 100 PY = 0.093.
frac_mi	0.4	0.35	0.45	fixed	S	MACE composition (carried from v5).
frac_stroke	0.25	0.2	0.3	fixed	S
frac_cvdeath	0.35	0.3	0.4	fixed	S
mort_q60	0.0075	0.006	0.009	fixed	S	Gompertz approximation to Canadian life table at age 60 (carried from v5).
mort_b	0.0949	0.085	0.105	fixed	S	Gompertz slope.
fn_mort_ratio	1.5	1.2	1.85	lognormal	I	BC Status FN all-cause age-standardized mortality 117.3 vs 63.4 per 10,000 in 2017 (ratio 1.85; PHWA 2024 Fig 4.9); life expectancy 73.3 vs 82.7 (2017). Much of the excess is injury and poisoning at younger ages, so 1.5 is used for a cohort aged 50+, range 1.2 to 1.85. The 2021 ratio (2.43) reflects toxic-drug deaths and COVID-19 and is not used.
noncv_fraction	0.7	0.6	0.8	fixed	S	Share of background mortality not already counted as CV death.
eskd_annual_mortality	0.15	0.1	0.2	beta	S	Annual mortality on dialysis.
u_base	0.8	0.75	0.85	beta	S	Baseline utility, adult with obesity without diabetes.
util_per_bmi_unit	0.0061	0.0	0.0122	normal	I	Bagust and Beale 2005 as used in Beaudet 2014; low = 0 reflects CDA-AMC finding of little EQ-5D difference in SELECT.
gi_disutility_y1	0.01	0.0	0.03	gamma	S	Transient GI adverse-event disutility, year 1.
dis_mi	0.055	0.03	0.08	gamma	D	Clarke 2002 / Beaudet 2014.
dis_stroke	0.164	0.1	0.22	gamma	D	Clarke 2002 / Beaudet 2014.
dis_eskd	0.164	0.05	0.25	gamma	I	Beaudet 2014.
dis_dm	0.02	0.0	0.05	gamma	S	Uncomplicated type 2 diabetes.
height_m	1.68	1.62	1.74	fixed	S	Mean adult height.
weight_kg_bmi30	95.0	88.0	102.0	fixed	S	Mean weight, BMI>=30 cohort.
weight_kg_bmi35	105.0	95.0	115.0	fixed	S	Mean weight, BMI>=35 cohort (BELIEVE mean 105.8 kg at BMI 36.6).
c_harm_annual	15.0	0.0	100.0	gamma	S	Extra treatment-related hospital cost per on-treatment year: SELECT excess gallbladder disorders 1.02 vs 0.85 per 100 PY (0.17 per 100 PY) times the BC laparoscopic cholecystectomy cost C$7,348 = about C$12, rounded to C$15; C$100 scenario.
c_dm_annual	1288	600	1800	gamma	I	Rosella Ontario attributable all-cause costs; C$1000 selected as a representative later-year scenario, not an observed constant annual cost. Payer allocation for Plan W remains unresolved; no NIHB exclusion claim is used.
c_dm_first_year_extra	3613	2000	4500	gamma	I	Rosella 2016 year-1 attributable cost C$3,785 (women) and C$3,826 (men), 2012 CAD, less the steady-state C$1,000, inflated.
c_mi_event	11963	8000	16000	gamma	D	CIHI Patient Cost Estimator, BC 2021-22, CMG 193 MI with angiogram, hospital plus physician: C$9,526 (18-59) and C$11,114 (60-79); C$10,320 average used, inflated.
c_mi_follow_y1	0	0	0	fixed	S	Removed inherited C$5657 add-on: unclear source arithmetic and possible overlap with acute and follow-up costs. No unverified first-year supplement.
c_mi_follow	1739	1000	3000	gamma	D	Post-ACS annual cost C$1,500 (2021 CAD; Olivieri 2024 Supp Table 11 citing Cohen 2014), inflated.
c_stroke_event	38859	23987.037037037036	44975.694444444445	gamma	I	Vyas et al Stroke2023 doi:10.1161/STROKEAHA.123.043369, Results: first-year attributable all-stroke cost $33522 in2021, matched difference-in-differences. Inflated to projected2026 with unchanged health CPI. Replaces total first-year cost. BC transport, subtype and nonfatal-event mapping remain indirect. Prior relative PSA spread retained as an assumption.
c_stroke_follow	4508	2500	6000	gamma	D	Post-stroke annual cost C$3,889 (2021 CAD; Olivieri 2024 Supp Table 11), inflated.
c_cvdeath	0	0	0	fixed	S	Unquantified separate terminal-care increment omitted; prior $12000 proxy retained in sensitivity only. Neither reviewed paper establishes that amount or its independence from event costs.
c_eskd_annual	111521	80000	130000	gamma	D	Alberta one-year total cost, eGFR under 15 with dialysis, C$91,112 (2017 CAD; Manns 2019), inflated. Applied in every dialysis year including the first.
c_background	4000	3000	6000	gamma	S	All-cause public health-system cost per living adult-year unrelated to modelled events, age 50 to 65 (Canada per-capita public spending about C$6,300 in 2015 across all ages; a lower adult-specific value used).
c_fnha_transport_event	0	0	0	fixed	S	Unquantified and omitted from reference, not evidence of zero transport costs. Prior $1500 per MI/stroke retained in sensitivity only; no source established.
c_fnha_transport_eskd	0	0	0	fixed	S	Unquantified and omitted from reference, not evidence of zero dialysis transport costs. Prior $8000 per dialysis-year retained in sensitivity only.
c_monitoring_olivieri	243	0	350	gamma	S	Resource assumption: four GP visits and two laboratory panels from Olivieri2024; incremental use not demonstrated. Zero and half-cost scenarios.
c_cholecystectomy	7348	6000	9000	gamma	D	CIHI PCE BC 2021-22 CMG 278 laparoscopic cholecystectomy, hospital plus physician, age 18-59.
hr_dm_high_2_4mg	0.23	0.19	0.26	lognormal_hr	I	SELECT Kahn2024 high-HbA1c subgroup HR for first single HbA1c>=6.5%, Fig1D; external application requires transport and surrogate assumptions.
c_dm_uncomplicated	1646	800	2400	gamma	I	Wiggins Round Kirwin2025 supplement Table3: uncomplicated T2D incremental annual C$1459 in2022; derived from ODEM and Rosella, not a BC administrative estimate. Same first/subsequent year; no automatic first-year add-on.
