## Supplementary material for "Cost-effectiveness of generic semaglutide for Status First Nations adults with obesity and prediabetes under British Columbia’s Plan W": Model code, parameter files and results: acceptability.csv

analysis	retention	fraction	source	threshold	probability
Reference	100%	1.0	Alberta	0	0.532
Reference	100%	1.0	Alberta	1000	0.5771
Reference	100%	1.0	Alberta	2000	0.6222
Reference	100%	1.0	Alberta	3000	0.6644
Reference	100%	1.0	Alberta	4000	0.7057
Reference	100%	1.0	Alberta	5000	0.7426
Reference	100%	1.0	Alberta	6000	0.7741
Reference	100%	1.0	Alberta	7000	0.8044
Reference	100%	1.0	Alberta	8000	0.8297
Reference	100%	1.0	Alberta	9000	0.8531
Reference	100%	1.0	Alberta	10000	0.8705
Reference	100%	1.0	Alberta	11000	0.8855
Reference	100%	1.0	Alberta	12000	0.9007
Reference	100%	1.0	Alberta	13000	0.9155
Reference	100%	1.0	Alberta	14000	0.9267
Reference	100%	1.0	Alberta	15000	0.9376
Reference	100%	1.0	Alberta	16000	0.944
Reference	100%	1.0	Alberta	17000	0.9501
Reference	100%	1.0	Alberta	18000	0.9554
Reference	100%	1.0	Alberta	19000	0.9602
Reference	100%	1.0	Alberta	20000	0.9644
Reference	100%	1.0	Alberta	21000	0.9677
Reference	100%	1.0	Alberta	22000	0.9717
Reference	100%	1.0	Alberta	23000	0.9744
Reference	100%	1.0	Alberta	24000	0.9772
Reference	100%	1.0	Alberta	25000	0.9791
Reference	100%	1.0	Alberta	26000	0.9813
Reference	100%	1.0	Alberta	27000	0.9827
Reference	100%	1.0	Alberta	28000	0.9841
Reference	100%	1.0	Alberta	29000	0.9855
Reference	100%	1.0	Alberta	30000	0.9874
Reference	100%	1.0	Alberta	31000	0.9887
Reference	100%	1.0	Alberta	32000	0.99
Reference	100%	1.0	Alberta	33000	0.9904
Reference	100%	1.0	Alberta	34000	0.9912
Reference	100%	1.0	Alberta	35000	0.9921
Reference	100%	1.0	Alberta	36000	0.9924
Reference	100%	1.0	Alberta	37000	0.9933
Reference	100%	1.0	Alberta	38000	0.994
Reference	100%	1.0	Alberta	39000	0.9944
Reference	100%	1.0	Alberta	40000	0.9948
Reference	100%	1.0	Alberta	41000	0.9953
Reference	100%	1.0	Alberta	42000	0.9956
Reference	100%	1.0	Alberta	43000	0.9961
Reference	100%	1.0	Alberta	44000	0.9963
Reference	100%	1.0	Alberta	45000	0.9966
Reference	100%	1.0	Alberta	46000	0.9971
Reference	100%	1.0	Alberta	47000	0.9973
Reference	100%	1.0	Alberta	48000	0.9974
Reference	100%	1.0	Alberta	49000	0.9977
Reference	100%	1.0	Alberta	50000	0.9978
Reference	100%	1.0	Alberta	51000	0.9981
Reference	100%	1.0	Alberta	52000	0.9981
Reference	100%	1.0	Alberta	53000	0.9981
Reference	100%	1.0	Alberta	54000	0.9982
Reference	100%	1.0	Alberta	55000	0.9982
Reference	100%	1.0	Alberta	56000	0.9984
Reference	100%	1.0	Alberta	57000	0.9986
Reference	100%	1.0	Alberta	58000	0.9987
Reference	100%	1.0	Alberta	59000	0.9988
Reference	100%	1.0	Alberta	60000	0.9989
Reference	100%	1.0	Alberta	61000	0.9989
Reference	100%	1.0	Alberta	62000	0.9991
Reference	100%	1.0	Alberta	63000	0.9991
Reference	100%	1.0	Alberta	64000	0.9991
Reference	100%	1.0	Alberta	65000	0.9992
Reference	100%	1.0	Alberta	66000	0.9992
Reference	100%	1.0	Alberta	67000	0.9992
Reference	100%	1.0	Alberta	68000	0.9992
Reference	100%	1.0	Alberta	69000	0.9994
Reference	100%	1.0	Alberta	70000	0.9994
Reference	100%	1.0	Alberta	71000	0.9995
Reference	100%	1.0	Alberta	72000	0.9995
Reference	100%	1.0	Alberta	73000	0.9995
Reference	100%	1.0	Alberta	74000	0.9995
Reference	100%	1.0	Alberta	75000	0.9995
Reference	100%	1.0	Alberta	76000	0.9995
Reference	100%	1.0	Alberta	77000	0.9995
Reference	100%	1.0	Alberta	78000	0.9995
Reference	100%	1.0	Alberta	79000	0.9995
Reference	100%	1.0	Alberta	80000	0.9996
Reference	100%	1.0	Alberta	81000	0.9996
Reference	100%	1.0	Alberta	82000	0.9997
Reference	100%	1.0	Alberta	83000	0.9997
Reference	100%	1.0	Alberta	84000	0.9997
Reference	100%	1.0	Alberta	85000	0.9997
Reference	100%	1.0	Alberta	86000	0.9997
Reference	100%	1.0	Alberta	87000	0.9997
Reference	100%	1.0	Alberta	88000	0.9997
Reference	100%	1.0	Alberta	89000	0.9997
Reference	100%	1.0	Alberta	90000	0.9997
Reference	100%	1.0	Alberta	91000	0.9997
Reference	100%	1.0	Alberta	92000	0.9997
Reference	100%	1.0	Alberta	93000	0.9997
Reference	100%	1.0	Alberta	94000	0.9997
Reference	100%	1.0	Alberta	95000	0.9997
Reference	100%	1.0	Alberta	96000	0.9998
Reference	100%	1.0	Alberta	97000	0.9998
Reference	100%	1.0	Alberta	98000	0.9998
Reference	100%	1.0	Alberta	99000	0.9998
Reference	100%	1.0	Alberta	100000	0.9998
Reference	100%	1.0	Ontario-derived	0	0.0555
Reference	100%	1.0	Ontario-derived	1000	0.073
Reference	100%	1.0	Ontario-derived	2000	0.0931
Reference	100%	1.0	Ontario-derived	3000	0.1188
Reference	100%	1.0	Ontario-derived	4000	0.146
Reference	100%	1.0	Ontario-derived	5000	0.1803
Reference	100%	1.0	Ontario-derived	6000	0.2166
Reference	100%	1.0	Ontario-derived	7000	0.2577
Reference	100%	1.0	Ontario-derived	8000	0.298
Reference	100%	1.0	Ontario-derived	9000	0.3429
Reference	100%	1.0	Ontario-derived	10000	0.3884
Reference	100%	1.0	Ontario-derived	11000	0.4375
Reference	100%	1.0	Ontario-derived	12000	0.4862
Reference	100%	1.0	Ontario-derived	13000	0.5292
Reference	100%	1.0	Ontario-derived	14000	0.5723
Reference	100%	1.0	Ontario-derived	15000	0.6159
Reference	100%	1.0	Ontario-derived	16000	0.6536
Reference	100%	1.0	Ontario-derived	17000	0.6878
Reference	100%	1.0	Ontario-derived	18000	0.7187
Reference	100%	1.0	Ontario-derived	19000	0.7482
Reference	100%	1.0	Ontario-derived	20000	0.7729
Reference	100%	1.0	Ontario-derived	21000	0.7984
Reference	100%	1.0	Ontario-derived	22000	0.818
Reference	100%	1.0	Ontario-derived	23000	0.8384
Reference	100%	1.0	Ontario-derived	24000	0.8548
Reference	100%	1.0	Ontario-derived	25000	0.868
Reference	100%	1.0	Ontario-derived	26000	0.8802
Reference	100%	1.0	Ontario-derived	27000	0.8936
Reference	100%	1.0	Ontario-derived	28000	0.9037
Reference	100%	1.0	Ontario-derived	29000	0.9128
Reference	100%	1.0	Ontario-derived	30000	0.9219
Reference	100%	1.0	Ontario-derived	31000	0.9298
Reference	100%	1.0	Ontario-derived	32000	0.9366
Reference	100%	1.0	Ontario-derived	33000	0.9428
Reference	100%	1.0	Ontario-derived	34000	0.9479
Reference	100%	1.0	Ontario-derived	35000	0.9525
Reference	100%	1.0	Ontario-derived	36000	0.9558
Reference	100%	1.0	Ontario-derived	37000	0.959
Reference	100%	1.0	Ontario-derived	38000	0.9635
Reference	100%	1.0	Ontario-derived	39000	0.9665
Reference	100%	1.0	Ontario-derived	40000	0.9688
Reference	100%	1.0	Ontario-derived	41000	0.971
Reference	100%	1.0	Ontario-derived	42000	0.9729
Reference	100%	1.0	Ontario-derived	43000	0.9752
Reference	100%	1.0	Ontario-derived	44000	0.9772
Reference	100%	1.0	Ontario-derived	45000	0.9792
Reference	100%	1.0	Ontario-derived	46000	0.9812
Reference	100%	1.0	Ontario-derived	47000	0.9829
Reference	100%	1.0	Ontario-derived	48000	0.9839
Reference	100%	1.0	Ontario-derived	49000	0.985
Reference	100%	1.0	Ontario-derived	50000	0.9856
Reference	100%	1.0	Ontario-derived	51000	0.9869
Reference	100%	1.0	Ontario-derived	52000	0.9875
Reference	100%	1.0	Ontario-derived	53000	0.9882
Reference	100%	1.0	Ontario-derived	54000	0.9885
Reference	100%	1.0	Ontario-derived	55000	0.9891
Reference	100%	1.0	Ontario-derived	56000	0.9898
Reference	100%	1.0	Ontario-derived	57000	0.9905
Reference	100%	1.0	Ontario-derived	58000	0.9907
Reference	100%	1.0	Ontario-derived	59000	0.9917
Reference	100%	1.0	Ontario-derived	60000	0.9924
Reference	100%	1.0	Ontario-derived	61000	0.9929
Reference	100%	1.0	Ontario-derived	62000	0.9933
Reference	100%	1.0	Ontario-derived	63000	0.9937
Reference	100%	1.0	Ontario-derived	64000	0.9939
Reference	100%	1.0	Ontario-derived	65000	0.9944
Reference	100%	1.0	Ontario-derived	66000	0.9944
Reference	100%	1.0	Ontario-derived	67000	0.9946
Reference	100%	1.0	Ontario-derived	68000	0.9948
Reference	100%	1.0	Ontario-derived	69000	0.9949
Reference	100%	1.0	Ontario-derived	70000	0.9952
Reference	100%	1.0	Ontario-derived	71000	0.9957
Reference	100%	1.0	Ontario-derived	72000	0.996
Reference	100%	1.0	Ontario-derived	73000	0.9961
Reference	100%	1.0	Ontario-derived	74000	0.9965
Reference	100%	1.0	Ontario-derived	75000	0.9967
Reference	100%	1.0	Ontario-derived	76000	0.9971
Reference	100%	1.0	Ontario-derived	77000	0.9975
Reference	100%	1.0	Ontario-derived	78000	0.9979
Reference	100%	1.0	Ontario-derived	79000	0.9979
Reference	100%	1.0	Ontario-derived	80000	0.9981
Reference	100%	1.0	Ontario-derived	81000	0.9981
Reference	100%	1.0	Ontario-derived	82000	0.9982
Reference	100%	1.0	Ontario-derived	83000	0.9982
Reference	100%	1.0	Ontario-derived	84000	0.9982
Reference	100%	1.0	Ontario-derived	85000	0.9982
Reference	100%	1.0	Ontario-derived	86000	0.9984
Reference	100%	1.0	Ontario-derived	87000	0.9985
Reference	100%	1.0	Ontario-derived	88000	0.9986
Reference	100%	1.0	Ontario-derived	89000	0.9988
Reference	100%	1.0	Ontario-derived	90000	0.9988
Reference	100%	1.0	Ontario-derived	91000	0.9988
Reference	100%	1.0	Ontario-derived	92000	0.9989
Reference	100%	1.0	Ontario-derived	93000	0.999
Reference	100%	1.0	Ontario-derived	94000	0.999
Reference	100%	1.0	Ontario-derived	95000	0.9991
Reference	100%	1.0	Ontario-derived	96000	0.9991
Reference	100%	1.0	Ontario-derived	97000	0.9991
Reference	100%	1.0	Ontario-derived	98000	0.9992
Reference	100%	1.0	Ontario-derived	99000	0.9992
Reference	100%	1.0	Ontario-derived	100000	0.9992
Reference	83%	0.8332151300236407	Alberta	0	0.3094
Reference	83%	0.8332151300236407	Alberta	1000	0.3589
Reference	83%	0.8332151300236407	Alberta	2000	0.4064
Reference	83%	0.8332151300236407	Alberta	3000	0.4557
Reference	83%	0.8332151300236407	Alberta	4000	0.5051
Reference	83%	0.8332151300236407	Alberta	5000	0.5503
Reference	83%	0.8332151300236407	Alberta	6000	0.5954
Reference	83%	0.8332151300236407	Alberta	7000	0.636
Reference	83%	0.8332151300236407	Alberta	8000	0.6759
Reference	83%	0.8332151300236407	Alberta	9000	0.7149
Reference	83%	0.8332151300236407	Alberta	10000	0.7448
Reference	83%	0.8332151300236407	Alberta	11000	0.7717
Reference	83%	0.8332151300236407	Alberta	12000	0.8013
Reference	83%	0.8332151300236407	Alberta	13000	0.8233
Reference	83%	0.8332151300236407	Alberta	14000	0.8439
Reference	83%	0.8332151300236407	Alberta	15000	0.8595
Reference	83%	0.8332151300236407	Alberta	16000	0.8767
Reference	83%	0.8332151300236407	Alberta	17000	0.8914
Reference	83%	0.8332151300236407	Alberta	18000	0.9047
Reference	83%	0.8332151300236407	Alberta	19000	0.9154
Reference	83%	0.8332151300236407	Alberta	20000	0.9245
Reference	83%	0.8332151300236407	Alberta	21000	0.9333
Reference	83%	0.8332151300236407	Alberta	22000	0.94
Reference	83%	0.8332151300236407	Alberta	23000	0.9464
Reference	83%	0.8332151300236407	Alberta	24000	0.9509
Reference	83%	0.8332151300236407	Alberta	25000	0.9546
Reference	83%	0.8332151300236407	Alberta	26000	0.9589
Reference	83%	0.8332151300236407	Alberta	27000	0.9628
Reference	83%	0.8332151300236407	Alberta	28000	0.9661
Reference	83%	0.8332151300236407	Alberta	29000	0.9688
Reference	83%	0.8332151300236407	Alberta	30000	0.9718
Reference	83%	0.8332151300236407	Alberta	31000	0.9743
Reference	83%	0.8332151300236407	Alberta	32000	0.976
Reference	83%	0.8332151300236407	Alberta	33000	0.9784
Reference	83%	0.8332151300236407	Alberta	34000	0.9802
Reference	83%	0.8332151300236407	Alberta	35000	0.982
Reference	83%	0.8332151300236407	Alberta	36000	0.9834
Reference	83%	0.8332151300236407	Alberta	37000	0.9844
Reference	83%	0.8332151300236407	Alberta	38000	0.9857
Reference	83%	0.8332151300236407	Alberta	39000	0.9865
Reference	83%	0.8332151300236407	Alberta	40000	0.987
Reference	83%	0.8332151300236407	Alberta	41000	0.988
Reference	83%	0.8332151300236407	Alberta	42000	0.9887
Reference	83%	0.8332151300236407	Alberta	43000	0.9897
Reference	83%	0.8332151300236407	Alberta	44000	0.9903
Reference	83%	0.8332151300236407	Alberta	45000	0.9908
Reference	83%	0.8332151300236407	Alberta	46000	0.9913
Reference	83%	0.8332151300236407	Alberta	47000	0.9921
Reference	83%	0.8332151300236407	Alberta	48000	0.9923
Reference	83%	0.8332151300236407	Alberta	49000	0.9926
Reference	83%	0.8332151300236407	Alberta	50000	0.9931
Reference	83%	0.8332151300236407	Alberta	51000	0.9939
Reference	83%	0.8332151300236407	Alberta	52000	0.9943
Reference	83%	0.8332151300236407	Alberta	53000	0.9947
Reference	83%	0.8332151300236407	Alberta	54000	0.995
Reference	83%	0.8332151300236407	Alberta	55000	0.995
Reference	83%	0.8332151300236407	Alberta	56000	0.9954
Reference	83%	0.8332151300236407	Alberta	57000	0.9957
Reference	83%	0.8332151300236407	Alberta	58000	0.9959
Reference	83%	0.8332151300236407	Alberta	59000	0.9964
Reference	83%	0.8332151300236407	Alberta	60000	0.9966
Reference	83%	0.8332151300236407	Alberta	61000	0.9969
Reference	83%	0.8332151300236407	Alberta	62000	0.9971
Reference	83%	0.8332151300236407	Alberta	63000	0.9973
Reference	83%	0.8332151300236407	Alberta	64000	0.9974
Reference	83%	0.8332151300236407	Alberta	65000	0.9975
Reference	83%	0.8332151300236407	Alberta	66000	0.9978
Reference	83%	0.8332151300236407	Alberta	67000	0.9979
Reference	83%	0.8332151300236407	Alberta	68000	0.998
Reference	83%	0.8332151300236407	Alberta	69000	0.9981
Reference	83%	0.8332151300236407	Alberta	70000	0.9982
Reference	83%	0.8332151300236407	Alberta	71000	0.9983
Reference	83%	0.8332151300236407	Alberta	72000	0.9983
Reference	83%	0.8332151300236407	Alberta	73000	0.9983
Reference	83%	0.8332151300236407	Alberta	74000	0.9984
Reference	83%	0.8332151300236407	Alberta	75000	0.9986
Reference	83%	0.8332151300236407	Alberta	76000	0.9987
Reference	83%	0.8332151300236407	Alberta	77000	0.9987
Reference	83%	0.8332151300236407	Alberta	78000	0.9987
Reference	83%	0.8332151300236407	Alberta	79000	0.9987
Reference	83%	0.8332151300236407	Alberta	80000	0.9987
Reference	83%	0.8332151300236407	Alberta	81000	0.9987
Reference	83%	0.8332151300236407	Alberta	82000	0.9987
Reference	83%	0.8332151300236407	Alberta	83000	0.9988
Reference	83%	0.8332151300236407	Alberta	84000	0.9988
Reference	83%	0.8332151300236407	Alberta	85000	0.9989
Reference	83%	0.8332151300236407	Alberta	86000	0.9989
Reference	83%	0.8332151300236407	Alberta	87000	0.999
Reference	83%	0.8332151300236407	Alberta	88000	0.999
Reference	83%	0.8332151300236407	Alberta	89000	0.9991
Reference	83%	0.8332151300236407	Alberta	90000	0.9991
Reference	83%	0.8332151300236407	Alberta	91000	0.9991
Reference	83%	0.8332151300236407	Alberta	92000	0.9991
Reference	83%	0.8332151300236407	Alberta	93000	0.9991
Reference	83%	0.8332151300236407	Alberta	94000	0.9992
Reference	83%	0.8332151300236407	Alberta	95000	0.9992
Reference	83%	0.8332151300236407	Alberta	96000	0.9993
Reference	83%	0.8332151300236407	Alberta	97000	0.9993
Reference	83%	0.8332151300236407	Alberta	98000	0.9994
Reference	83%	0.8332151300236407	Alberta	99000	0.9994
Reference	83%	0.8332151300236407	Alberta	100000	0.9994
Reference	83%	0.8332151300236407	Ontario-derived	0	0.0164
Reference	83%	0.8332151300236407	Ontario-derived	1000	0.0233
Reference	83%	0.8332151300236407	Ontario-derived	2000	0.0305
Reference	83%	0.8332151300236407	Ontario-derived	3000	0.0417
Reference	83%	0.8332151300236407	Ontario-derived	4000	0.0549
Reference	83%	0.8332151300236407	Ontario-derived	5000	0.0762
Reference	83%	0.8332151300236407	Ontario-derived	6000	0.0995
Reference	83%	0.8332151300236407	Ontario-derived	7000	0.1264
Reference	83%	0.8332151300236407	Ontario-derived	8000	0.155
Reference	83%	0.8332151300236407	Ontario-derived	9000	0.1905
Reference	83%	0.8332151300236407	Ontario-derived	10000	0.2302
Reference	83%	0.8332151300236407	Ontario-derived	11000	0.2708
Reference	83%	0.8332151300236407	Ontario-derived	12000	0.3126
Reference	83%	0.8332151300236407	Ontario-derived	13000	0.3546
Reference	83%	0.8332151300236407	Ontario-derived	14000	0.3987
Reference	83%	0.8332151300236407	Ontario-derived	15000	0.4432
Reference	83%	0.8332151300236407	Ontario-derived	16000	0.4853
Reference	83%	0.8332151300236407	Ontario-derived	17000	0.5281
Reference	83%	0.8332151300236407	Ontario-derived	18000	0.5684
Reference	83%	0.8332151300236407	Ontario-derived	19000	0.6072
Reference	83%	0.8332151300236407	Ontario-derived	20000	0.6415
Reference	83%	0.8332151300236407	Ontario-derived	21000	0.6729
Reference	83%	0.8332151300236407	Ontario-derived	22000	0.7024
Reference	83%	0.8332151300236407	Ontario-derived	23000	0.7306
Reference	83%	0.8332151300236407	Ontario-derived	24000	0.7557
Reference	83%	0.8332151300236407	Ontario-derived	25000	0.7765
Reference	83%	0.8332151300236407	Ontario-derived	26000	0.7961
Reference	83%	0.8332151300236407	Ontario-derived	27000	0.8161
Reference	83%	0.8332151300236407	Ontario-derived	28000	0.8327
Reference	83%	0.8332151300236407	Ontario-derived	29000	0.8489
Reference	83%	0.8332151300236407	Ontario-derived	30000	0.8621
Reference	83%	0.8332151300236407	Ontario-derived	31000	0.8761
Reference	83%	0.8332151300236407	Ontario-derived	32000	0.8857
Reference	83%	0.8332151300236407	Ontario-derived	33000	0.8954
Reference	83%	0.8332151300236407	Ontario-derived	34000	0.9025
Reference	83%	0.8332151300236407	Ontario-derived	35000	0.9116
Reference	83%	0.8332151300236407	Ontario-derived	36000	0.9187
Reference	83%	0.8332151300236407	Ontario-derived	37000	0.9253
Reference	83%	0.8332151300236407	Ontario-derived	38000	0.9302
Reference	83%	0.8332151300236407	Ontario-derived	39000	0.9357
Reference	83%	0.8332151300236407	Ontario-derived	40000	0.9404
Reference	83%	0.8332151300236407	Ontario-derived	41000	0.9452
Reference	83%	0.8332151300236407	Ontario-derived	42000	0.9493
Reference	83%	0.8332151300236407	Ontario-derived	43000	0.9531
Reference	83%	0.8332151300236407	Ontario-derived	44000	0.9555
Reference	83%	0.8332151300236407	Ontario-derived	45000	0.9581
Reference	83%	0.8332151300236407	Ontario-derived	46000	0.9618
Reference	83%	0.8332151300236407	Ontario-derived	47000	0.9654
Reference	83%	0.8332151300236407	Ontario-derived	48000	0.9676
Reference	83%	0.8332151300236407	Ontario-derived	49000	0.9695
Reference	83%	0.8332151300236407	Ontario-derived	50000	0.9718
Reference	83%	0.8332151300236407	Ontario-derived	51000	0.9734
Reference	83%	0.8332151300236407	Ontario-derived	52000	0.9747
Reference	83%	0.8332151300236407	Ontario-derived	53000	0.976
Reference	83%	0.8332151300236407	Ontario-derived	54000	0.9773
Reference	83%	0.8332151300236407	Ontario-derived	55000	0.9788
Reference	83%	0.8332151300236407	Ontario-derived	56000	0.9803
Reference	83%	0.8332151300236407	Ontario-derived	57000	0.982
Reference	83%	0.8332151300236407	Ontario-derived	58000	0.9826
Reference	83%	0.8332151300236407	Ontario-derived	59000	0.9832
Reference	83%	0.8332151300236407	Ontario-derived	60000	0.9843
Reference	83%	0.8332151300236407	Ontario-derived	61000	0.9852
Reference	83%	0.8332151300236407	Ontario-derived	62000	0.9858
Reference	83%	0.8332151300236407	Ontario-derived	63000	0.9864
Reference	83%	0.8332151300236407	Ontario-derived	64000	0.9877
Reference	83%	0.8332151300236407	Ontario-derived	65000	0.9883
Reference	83%	0.8332151300236407	Ontario-derived	66000	0.9891
Reference	83%	0.8332151300236407	Ontario-derived	67000	0.9894
Reference	83%	0.8332151300236407	Ontario-derived	68000	0.9896
Reference	83%	0.8332151300236407	Ontario-derived	69000	0.9897
Reference	83%	0.8332151300236407	Ontario-derived	70000	0.9901
Reference	83%	0.8332151300236407	Ontario-derived	71000	0.9907
Reference	83%	0.8332151300236407	Ontario-derived	72000	0.9911
Reference	83%	0.8332151300236407	Ontario-derived	73000	0.9915
Reference	83%	0.8332151300236407	Ontario-derived	74000	0.9919
Reference	83%	0.8332151300236407	Ontario-derived	75000	0.9921
Reference	83%	0.8332151300236407	Ontario-derived	76000	0.9929
Reference	83%	0.8332151300236407	Ontario-derived	77000	0.9931
Reference	83%	0.8332151300236407	Ontario-derived	78000	0.9935
Reference	83%	0.8332151300236407	Ontario-derived	79000	0.9939
Reference	83%	0.8332151300236407	Ontario-derived	80000	0.9941
Reference	83%	0.8332151300236407	Ontario-derived	81000	0.9943
Reference	83%	0.8332151300236407	Ontario-derived	82000	0.9944
Reference	83%	0.8332151300236407	Ontario-derived	83000	0.9945
Reference	83%	0.8332151300236407	Ontario-derived	84000	0.9946
Reference	83%	0.8332151300236407	Ontario-derived	85000	0.9947
Reference	83%	0.8332151300236407	Ontario-derived	86000	0.9953
Reference	83%	0.8332151300236407	Ontario-derived	87000	0.9955
Reference	83%	0.8332151300236407	Ontario-derived	88000	0.9958
Reference	83%	0.8332151300236407	Ontario-derived	89000	0.9962
Reference	83%	0.8332151300236407	Ontario-derived	90000	0.9963
Reference	83%	0.8332151300236407	Ontario-derived	91000	0.9966
Reference	83%	0.8332151300236407	Ontario-derived	92000	0.9969
Reference	83%	0.8332151300236407	Ontario-derived	93000	0.997
Reference	83%	0.8332151300236407	Ontario-derived	94000	0.9972
Reference	83%	0.8332151300236407	Ontario-derived	95000	0.9973
Reference	83%	0.8332151300236407	Ontario-derived	96000	0.9974
Reference	83%	0.8332151300236407	Ontario-derived	97000	0.9975
Reference	83%	0.8332151300236407	Ontario-derived	98000	0.9975
Reference	83%	0.8332151300236407	Ontario-derived	99000	0.9975
Reference	83%	0.8332151300236407	Ontario-derived	100000	0.9978
Reference	0%	0.0	Alberta	0	0.0
Reference	0%	0.0	Alberta	1000	0.0
Reference	0%	0.0	Alberta	2000	0.0
Reference	0%	0.0	Alberta	3000	0.0001
Reference	0%	0.0	Alberta	4000	0.0001
Reference	0%	0.0	Alberta	5000	0.0001
Reference	0%	0.0	Alberta	6000	0.0002
Reference	0%	0.0	Alberta	7000	0.0003
Reference	0%	0.0	Alberta	8000	0.0005
Reference	0%	0.0	Alberta	9000	0.001
Reference	0%	0.0	Alberta	10000	0.0015
Reference	0%	0.0	Alberta	11000	0.0024
Reference	0%	0.0	Alberta	12000	0.004
Reference	0%	0.0	Alberta	13000	0.0065
Reference	0%	0.0	Alberta	14000	0.009
Reference	0%	0.0	Alberta	15000	0.013
Reference	0%	0.0	Alberta	16000	0.0177
Reference	0%	0.0	Alberta	17000	0.0246
Reference	0%	0.0	Alberta	18000	0.0305
Reference	0%	0.0	Alberta	19000	0.0391
Reference	0%	0.0	Alberta	20000	0.049
Reference	0%	0.0	Alberta	21000	0.0635
Reference	0%	0.0	Alberta	22000	0.0783
Reference	0%	0.0	Alberta	23000	0.0936
Reference	0%	0.0	Alberta	24000	0.1117
Reference	0%	0.0	Alberta	25000	0.1322
Reference	0%	0.0	Alberta	26000	0.1499
Reference	0%	0.0	Alberta	27000	0.1718
Reference	0%	0.0	Alberta	28000	0.1942
Reference	0%	0.0	Alberta	29000	0.2174
Reference	0%	0.0	Alberta	30000	0.2411
Reference	0%	0.0	Alberta	31000	0.2631
Reference	0%	0.0	Alberta	32000	0.2878
Reference	0%	0.0	Alberta	33000	0.3131
Reference	0%	0.0	Alberta	34000	0.3354
Reference	0%	0.0	Alberta	35000	0.3595
Reference	0%	0.0	Alberta	36000	0.382
Reference	0%	0.0	Alberta	37000	0.4049
Reference	0%	0.0	Alberta	38000	0.4276
Reference	0%	0.0	Alberta	39000	0.4518
Reference	0%	0.0	Alberta	40000	0.4711
Reference	0%	0.0	Alberta	41000	0.4913
Reference	0%	0.0	Alberta	42000	0.511
Reference	0%	0.0	Alberta	43000	0.5302
Reference	0%	0.0	Alberta	44000	0.5482
Reference	0%	0.0	Alberta	45000	0.5644
Reference	0%	0.0	Alberta	46000	0.5809
Reference	0%	0.0	Alberta	47000	0.5953
Reference	0%	0.0	Alberta	48000	0.6096
Reference	0%	0.0	Alberta	49000	0.6255
Reference	0%	0.0	Alberta	50000	0.6406
Reference	0%	0.0	Alberta	51000	0.6543
Reference	0%	0.0	Alberta	52000	0.6662
Reference	0%	0.0	Alberta	53000	0.6782
Reference	0%	0.0	Alberta	54000	0.6891
Reference	0%	0.0	Alberta	55000	0.7006
Reference	0%	0.0	Alberta	56000	0.7106
Reference	0%	0.0	Alberta	57000	0.7204
Reference	0%	0.0	Alberta	58000	0.7298
Reference	0%	0.0	Alberta	59000	0.7387
Reference	0%	0.0	Alberta	60000	0.7474
Reference	0%	0.0	Alberta	61000	0.7556
Reference	0%	0.0	Alberta	62000	0.7637
Reference	0%	0.0	Alberta	63000	0.7715
Reference	0%	0.0	Alberta	64000	0.7795
Reference	0%	0.0	Alberta	65000	0.7864
Reference	0%	0.0	Alberta	66000	0.7933
Reference	0%	0.0	Alberta	67000	0.7999
Reference	0%	0.0	Alberta	68000	0.8056
Reference	0%	0.0	Alberta	69000	0.8101
Reference	0%	0.0	Alberta	70000	0.8159
Reference	0%	0.0	Alberta	71000	0.8224
Reference	0%	0.0	Alberta	72000	0.8284
Reference	0%	0.0	Alberta	73000	0.8338
Reference	0%	0.0	Alberta	74000	0.8384
Reference	0%	0.0	Alberta	75000	0.8423
Reference	0%	0.0	Alberta	76000	0.8459
Reference	0%	0.0	Alberta	77000	0.8502
Reference	0%	0.0	Alberta	78000	0.8539
Reference	0%	0.0	Alberta	79000	0.8587
Reference	0%	0.0	Alberta	80000	0.8617
Reference	0%	0.0	Alberta	81000	0.8648
Reference	0%	0.0	Alberta	82000	0.8687
Reference	0%	0.0	Alberta	83000	0.8719
Reference	0%	0.0	Alberta	84000	0.8748
Reference	0%	0.0	Alberta	85000	0.8769
Reference	0%	0.0	Alberta	86000	0.8803
Reference	0%	0.0	Alberta	87000	0.8839
Reference	0%	0.0	Alberta	88000	0.8858
Reference	0%	0.0	Alberta	89000	0.8879
Reference	0%	0.0	Alberta	90000	0.8902
Reference	0%	0.0	Alberta	91000	0.892
Reference	0%	0.0	Alberta	92000	0.8944
Reference	0%	0.0	Alberta	93000	0.8957
Reference	0%	0.0	Alberta	94000	0.8978
Reference	0%	0.0	Alberta	95000	0.8991
Reference	0%	0.0	Alberta	96000	0.9017
Reference	0%	0.0	Alberta	97000	0.9043
Reference	0%	0.0	Alberta	98000	0.9056
Reference	0%	0.0	Alberta	99000	0.9075
Reference	0%	0.0	Alberta	100000	0.9088
Reference	0%	0.0	Ontario-derived	0	0.0
Reference	0%	0.0	Ontario-derived	1000	0.0
Reference	0%	0.0	Ontario-derived	2000	0.0
Reference	0%	0.0	Ontario-derived	3000	0.0
Reference	0%	0.0	Ontario-derived	4000	0.0
Reference	0%	0.0	Ontario-derived	5000	0.0
Reference	0%	0.0	Ontario-derived	6000	0.0001
Reference	0%	0.0	Ontario-derived	7000	0.0001
Reference	0%	0.0	Ontario-derived	8000	0.0001
Reference	0%	0.0	Ontario-derived	9000	0.0001
Reference	0%	0.0	Ontario-derived	10000	0.0002
Reference	0%	0.0	Ontario-derived	11000	0.0002
Reference	0%	0.0	Ontario-derived	12000	0.0002
Reference	0%	0.0	Ontario-derived	13000	0.0002
Reference	0%	0.0	Ontario-derived	14000	0.0004
Reference	0%	0.0	Ontario-derived	15000	0.0008
Reference	0%	0.0	Ontario-derived	16000	0.0015
Reference	0%	0.0	Ontario-derived	17000	0.0026
Reference	0%	0.0	Ontario-derived	18000	0.0045
Reference	0%	0.0	Ontario-derived	19000	0.0071
Reference	0%	0.0	Ontario-derived	20000	0.011
Reference	0%	0.0	Ontario-derived	21000	0.0153
Reference	0%	0.0	Ontario-derived	22000	0.0213
Reference	0%	0.0	Ontario-derived	23000	0.0281
Reference	0%	0.0	Ontario-derived	24000	0.0379
Reference	0%	0.0	Ontario-derived	25000	0.0487
Reference	0%	0.0	Ontario-derived	26000	0.0621
Reference	0%	0.0	Ontario-derived	27000	0.0756
Reference	0%	0.0	Ontario-derived	28000	0.0905
Reference	0%	0.0	Ontario-derived	29000	0.1059
Reference	0%	0.0	Ontario-derived	30000	0.1236
Reference	0%	0.0	Ontario-derived	31000	0.1427
Reference	0%	0.0	Ontario-derived	32000	0.1622
Reference	0%	0.0	Ontario-derived	33000	0.1827
Reference	0%	0.0	Ontario-derived	34000	0.2037
Reference	0%	0.0	Ontario-derived	35000	0.2255
Reference	0%	0.0	Ontario-derived	36000	0.2465
Reference	0%	0.0	Ontario-derived	37000	0.2701
Reference	0%	0.0	Ontario-derived	38000	0.2917
Reference	0%	0.0	Ontario-derived	39000	0.3136
Reference	0%	0.0	Ontario-derived	40000	0.3338
Reference	0%	0.0	Ontario-derived	41000	0.3559
Reference	0%	0.0	Ontario-derived	42000	0.3794
Reference	0%	0.0	Ontario-derived	43000	0.4013
Reference	0%	0.0	Ontario-derived	44000	0.4217
Reference	0%	0.0	Ontario-derived	45000	0.4408
Reference	0%	0.0	Ontario-derived	46000	0.4599
Reference	0%	0.0	Ontario-derived	47000	0.4767
Reference	0%	0.0	Ontario-derived	48000	0.4961
Reference	0%	0.0	Ontario-derived	49000	0.5137
Reference	0%	0.0	Ontario-derived	50000	0.5301
Reference	0%	0.0	Ontario-derived	51000	0.5444
Reference	0%	0.0	Ontario-derived	52000	0.5607
Reference	0%	0.0	Ontario-derived	53000	0.5741
Reference	0%	0.0	Ontario-derived	54000	0.5884
Reference	0%	0.0	Ontario-derived	55000	0.6028
Reference	0%	0.0	Ontario-derived	56000	0.6152
Reference	0%	0.0	Ontario-derived	57000	0.6287
Reference	0%	0.0	Ontario-derived	58000	0.6411
Reference	0%	0.0	Ontario-derived	59000	0.6521
Reference	0%	0.0	Ontario-derived	60000	0.6631
Reference	0%	0.0	Ontario-derived	61000	0.6749
Reference	0%	0.0	Ontario-derived	62000	0.686
Reference	0%	0.0	Ontario-derived	63000	0.6963
Reference	0%	0.0	Ontario-derived	64000	0.7072
Reference	0%	0.0	Ontario-derived	65000	0.7154
Reference	0%	0.0	Ontario-derived	66000	0.7247
Reference	0%	0.0	Ontario-derived	67000	0.7325
Reference	0%	0.0	Ontario-derived	68000	0.74
Reference	0%	0.0	Ontario-derived	69000	0.7477
Reference	0%	0.0	Ontario-derived	70000	0.7555
Reference	0%	0.0	Ontario-derived	71000	0.762
Reference	0%	0.0	Ontario-derived	72000	0.7704
Reference	0%	0.0	Ontario-derived	73000	0.7776
Reference	0%	0.0	Ontario-derived	74000	0.7841
Reference	0%	0.0	Ontario-derived	75000	0.7899
Reference	0%	0.0	Ontario-derived	76000	0.7967
Reference	0%	0.0	Ontario-derived	77000	0.8033
Reference	0%	0.0	Ontario-derived	78000	0.8077
Reference	0%	0.0	Ontario-derived	79000	0.813
Reference	0%	0.0	Ontario-derived	80000	0.8183
Reference	0%	0.0	Ontario-derived	81000	0.8234
Reference	0%	0.0	Ontario-derived	82000	0.8287
Reference	0%	0.0	Ontario-derived	83000	0.8334
Reference	0%	0.0	Ontario-derived	84000	0.8377
Reference	0%	0.0	Ontario-derived	85000	0.841
Reference	0%	0.0	Ontario-derived	86000	0.8444
Reference	0%	0.0	Ontario-derived	87000	0.8476
Reference	0%	0.0	Ontario-derived	88000	0.8512
Reference	0%	0.0	Ontario-derived	89000	0.8548
Reference	0%	0.0	Ontario-derived	90000	0.8578
Reference	0%	0.0	Ontario-derived	91000	0.8609
Reference	0%	0.0	Ontario-derived	92000	0.8645
Reference	0%	0.0	Ontario-derived	93000	0.8669
Reference	0%	0.0	Ontario-derived	94000	0.8697
Reference	0%	0.0	Ontario-derived	95000	0.8723
Reference	0%	0.0	Ontario-derived	96000	0.8751
Reference	0%	0.0	Ontario-derived	97000	0.8779
Reference	0%	0.0	Ontario-derived	98000	0.8801
Reference	0%	0.0	Ontario-derived	99000	0.8832
Reference	0%	0.0	Ontario-derived	100000	0.8854
