## Supplementary material for "Cost-effectiveness of generic semaglutide for Status First Nations adults with obesity and prediabetes under British Columbia’s Plan W": Model code, parameter files and results: arms.csv

analysis	retention	fraction	source	arm	total	qaly	ly
Reference	100%	1.0	Alberta	soc	142215.9060679295	18.41409075860694	23.5526567681329
Reference	100%	1.0	Alberta	sema	142177.89393699204	18.545569557087912	23.601663399031136
Reference	100%	1.0	Ontario-derived	soc	129163.32184671206	18.41409075860694	23.5526567681329
Reference	100%	1.0	Ontario-derived	sema	130796.78435789362	18.545569557087912	23.601663399031136
Reference	83%	0.8332151300236407	Alberta	soc	142215.9060679295	18.41409075860694	23.5526567681329
Reference	83%	0.8332151300236407	Alberta	sema	142741.29894430784	18.537715024882775	23.596881933479622
Reference	83%	0.8332151300236407	Ontario-derived	soc	129163.32184671206	18.41409075860694	23.5526567681329
Reference	83%	0.8332151300236407	Ontario-derived	sema	131178.0284266575	18.537715024882775	23.596881933479622
Reference	0%	0.0	Alberta	soc	142215.9060679295	18.41409075860694	23.5526567681329
Reference	0%	0.0	Alberta	sema	145551.46386398582	18.498534993713196	23.57302885142632
Reference	0%	0.0	Ontario-derived	soc	129163.32184671206	18.41409075860694	23.5526567681329
Reference	0%	0.0	Ontario-derived	sema	133079.53119078325	18.498534993713196	23.57302885142632
