## Supplementary material for "Cost-effectiveness of generic semaglutide for Status First Nations adults with obesity and prediabetes under British Columbia’s Plan W": Model code, parameter files and results: outcomes.csv

analysis	retention	fraction	source	plan_w	msp	hosp	fnha	total	qaly	ly	mi	stroke	cvdeath	eskd	dm_cases	tx_years	dm_free_years	dm_cost	diabetes_years	mature_rx_years	incident_cost_units	gross_program	postdx_rx	cost_lo	cost_hi	q_lo	q_hi	ratio	p_saving	p_ce50	neutral_pen	alternative_pen_cost	mcse
Reference	100%	1.0	Alberta	4190.092789983428	896.5874838872818	-5124.692404808156	0.0	-38.01213093744649	0.13147879848097146	0.04900663089824119	-0.0024731856668484694	-0.001545741041780294	-0.002164037458492411	-0.0017188200855590644	-0.03906461601532401	3.9473357484726015	1.6063093599552238	-4223.872331086066	-1.549244527517525	-1.4720819971503774	-0.05164577929718836	4190.092789983428	0.0	-2221.227366778613	2436.274172457283	0.04722602349119098	0.26069882532958455	-289.11224757615867	0.532	0.9978	85.1862831231232	-336.3203574089894	11.569670718250514
Reference	100%	1.0	Ontario-derived	4190.092789983428	896.5874838872818	-3453.217762689165	0.0	1633.4625111815435	0.13147879848097146	0.04900663089824119	-0.0024731856668484694	-0.001545741041780294	-0.002164037458492411	-0.0017188200855590644	-0.03906461601532401	3.9473357484726015	1.6063093599552238	-2552.3976889670757	-1.549244527517525	-1.4720819971503774	-0.05164577929718836	4190.092789983428	0.0	-361.1967533853116	4265.435080686664	0.04722602349119098	0.26069882532958455	12423.771209150118	0.0555	0.9856	50.17201227264109	1335.1542847100006	11.670739929354873
Reference	83%	0.8332151300236407	Alberta	4189.954412564781	896.5577863578396	-4561.119322544274	0.0	525.3928763783472	0.12362426627584004	0.044225165346728754	-0.0021913746078201374	-0.0013696091298875856	-0.0019174527818426196	-0.0015245577201787835	-0.033582023774905434	3.947183606670871	1.4320280540264458	-3764.212537822945	-1.3806966137776537	-1.3130221360360286	-0.04528373161682735	4189.954412564781	0.0	-1454.6325920469135	2890.893427298813	0.04274153651299964	0.24942068355071917	4249.917044652462	0.3094	0.9931	73.38363737427937	227.094501507809	10.861651871945163
Reference	83%	0.8332151300236407	Ontario-derived	4189.954412564781	896.5577863578396	-3071.805618977189	0.0	2014.7065799454317	0.12362426627584004	0.044225165346728754	-0.0021913746078201374	-0.0013696091298875856	-0.0019174527818426196	-0.0015245577201787835	-0.033582023774905434	3.947183606670871	1.4320280540264458	-2274.89883425586	-1.3806966137776537	-1.3130221360360286	-0.04528373161682735	4189.954412564781	0.0	144.8242402475633	4613.19080298172	0.04274153651299964	0.24942068355071917	16297.015469843616	0.0164	0.9718	42.18426748957976	1716.4082050748937	11.303933486325864
Reference	0%	0.0	Alberta	4189.263691588011	896.4095491893008	-1750.1154447209963	0.0	3335.557796056317	0.08444423510626069	0.020372083293421956	-0.0007864295211737603	-0.0004915184507336006	-0.0006881258310270399	-0.0005557087255651456	-0.006138327399483518	3.9464242270088374	0.5624245244723379	-1471.3225698765855	-0.5399406367822288	-0.5197194148987774	-0.013460365742142068	4189.263691588011	0.0	1934.6538055913647	5499.411988861032	0.015376759143774699	0.19370220435876606	39500.12445324428	0.0	0.6406	14.50246744150013	3037.308596170652	9.189776547368085
Reference	0%	0.0	Ontario-derived	4189.263691588011	896.4095491893008	-1169.4638967061385	0.0	3916.2093440711724	0.08444423510626069	0.020372083293421956	-0.0007864295211737603	-0.0004915184507336006	-0.0006881258310270399	-0.0005557087255651456	-0.006138327399483518	3.9464242270088374	0.5624245244723379	-890.6710218617283	-0.5399406367822288	-0.5197194148987774	-0.013460365742142068	4189.263691588011	0.0	2326.5154897349507	6471.682084093554	0.015376759143774699	0.19370220435876606	46376.27825207011	0.0	0.5301	2.3364950769947654	3617.960144185509	10.733510300354403
Lower incidence	100%	1.0	Alberta	4192.112651804399	897.0212976929947	-3742.0842938644305	0.0	1347.049655632964	0.10825747701789447	0.03281091226662387	-0.0018969180572010337	-0.0011855737857506459	-0.001659803300050904	-0.0013040610779776142	-0.03916544867221652	3.949591597537993	1.1738807916613228	-3098.605122039648	-1.1366743945651534	-1.0718705930921397	-0.04364387606234675	4192.112651804399	0.0	-837.3320187622281	4107.318614182345	0.032792174656947816	0.22552314966055761	12443.01726531372	0.1173	0.9582	56.185422678760865	1048.597627716505	12.37975710823972
Lower incidence	100%	1.0	Ontario-derived	4192.112651804399	897.0212976929947	-2516.8444940196605	0.0	2572.289455477734	0.10825747701789447	0.03281091226662387	-0.0018969180572010337	-0.0011855737857506459	-0.001659803300050904	-0.0013040610779776142	-0.03916544867221652	3.949591597537993	1.1738807916613228	-1873.3653221948773	-1.1366743945651534	-1.0718705930921397	-0.04364387606234675	4192.112651804399	0.0	584.3938128824051	5468.527930783729	0.032792174656947816	0.22552314966055761	23760.847992536776	0.0046	0.8988	30.531304786912813	2273.8374275612755	12.356617239790978
Lower incidence	83%	0.8332151300236407	Alberta	4192.0264916516235	897.0027892326619	-3295.3453112333837	0.0	1793.6839696509019	0.1023406909349592	0.02937089528642877	-0.0016637370681691927	-0.001039835667605745	-0.001455769934648043	-0.0011449795356430596	-0.033373104603978916	3.9494954484420566	1.036111152417894	-2733.839561026827	-1.0029028702697598	-0.9467263843871526	-0.037816015714671844	4192.0264916516235	0.0	-203.65782196121506	4497.7854679460615	0.02936946272922647	0.21629657540649017	17526.596246949764	0.0387	0.9306	46.83300438673324	1495.2380757948695	11.778538403187609
Lower incidence	83%	0.8332151300236407	Ontario-derived	4192.0264916516235	897.0027892326619	-2214.5266228127325	0.0	2874.5026580715517	0.1023406909349592	0.02937089528642877	-0.0016637370681691927	-0.001039835667605745	-0.001455769934648043	-0.0011449795356430596	-0.033373104603978916	3.9494954484420566	1.036111152417894	-1653.0208726061762	-1.0029028702697598	-0.9467263843871526	-0.037816015714671844	4192.0264916516235	0.0	988.0344712056307	5727.5848168666935	0.02936946272922647	0.21629657540649017	28087.583069948105	0.0011	0.8484	24.202316134749033	2576.0567642155197	12.103356074086623
Lower incidence	0%	0.0	Alberta	4191.59633541091	896.9103855527829	-1066.6125723892071	0.0	4021.894148574485	0.07281930807608916	0.01220538437482954	-0.0005009171868500936	-0.000313073241781309	-0.00043830253849383194	-0.0003514202243322029	-0.004419430530520014	3.9490154503956	0.348585173786253	-913.9540826524358	-0.3354910349073112	-0.3224258541168824	-0.008691405011865433	4191.59633541091	0.0	2437.8328249977326	6557.249230279058	0.0080028645081641	0.17481138500341473	55231.15029288651	0.0	0.386	0.16905319116247597	3723.478879134594	10.662162099944304
Lower incidence	0%	0.0	Ontario-derived	4191.59633541091	896.9103855527829	-706.3393252358061	0.0	4382.167395727887	0.07281930807608916	0.01220538437482954	-0.0005009171868500936	-0.000313073241781309	-0.00043830253849383194	-0.0003514202243322029	-0.004419430530520014	3.9490154503956	0.348585173786253	-553.6808354990335	-0.3354910349073112	-0.3224258541168824	-0.008691405011865433	4191.59633541091	0.0	2627.6461940016497	7267.630840156457	0.0080028645081641	0.17481138500341473	60178.64645389029	0.0	0.3154	-7.375291056661268	4083.752126287997	11.968131486168812
Higher incidence	100%	1.0	Alberta	4188.184740846744	896.1779809140806	-5634.229540082227	0.0	-549.8668183214011	0.1425651469887836	0.057842980170344116	-0.002613608584698743	-0.0016335053654367136	-0.0022869075116114	-0.0018329992503000553	-0.032547430090093546	3.9452358992776992	1.7689301141351648	-4638.494991797281	-1.7011573266402826	-1.624922463429797	-0.05087499421955497	4188.184740846744	0.0	-2669.5565910463215	1733.6867802627833	0.05539755072504589	0.27539314783398716	-3856.95122500496	0.7156	0.9999	95.91393016960501	-848.0392037071939	10.959091036966827
Higher incidence	100%	1.0	Ontario-derived	4188.184740846744	896.1779809140806	-3797.8997181193145	0.0	1286.463003641511	0.1425651469887836	0.057842980170344116	-0.002613608584698743	-0.0016335053654367136	-0.0022869075116114	-0.0018329992503000553	-0.032547430090093546	3.9452358992776992	1.7689301141351648	-2802.1651698343676	-1.7011573266402826	-1.624922463429797	-0.05087499421955497	4188.184740846744	0.0	-690.8166941685907	3826.750451828196	0.05539755072504589	0.27539314783398716	9023.685177014017	0.1065	0.9965	57.42872624101548	988.2906182557181	11.43174017114748
Higher incidence	83%	0.8332151300236407	Alberta	4188.0117125063125	896.1408747993097	-5065.050818199681	0.0	19.101769105939503	0.13427591287720014	0.052610844459432336	-0.002339691006461674	-0.0014623068790385466	-0.0020472296306539646	-0.0016424728322597581	-0.028292995602347663	3.9450481749297235	1.5924974914383108	-4174.499853346215	-1.5310372821164413	-1.4633537650224477	-0.04516516433503599	4188.0117125063125	0.0	-1904.4529934880418	2216.3718466073483	0.04984008461076463	0.2631787347491546	142.2576000165325	0.5074	0.9995	83.98965478811037	-279.0582977513743	10.262847088396704
Higher incidence	83%	0.8332151300236407	Ontario-derived	4188.0117125063125	896.1408747993097	-3412.6920841111214	0.0	1671.4605031945005	0.13427591287720014	0.052610844459432336	-0.002339691006461674	-0.0014623068790385466	-0.0020472296306539646	-0.0016424728322597581	-0.028292995602347663	3.9450481749297235	1.5924974914383108	-2522.1411192576543	-1.5310372821164413	-1.4633537650224477	-0.04516516433503599	4188.0117125063125	0.0	-177.69268837431335	4195.374607967384	0.04984008461076463	0.2631787347491546	12447.954866805541	0.0397	0.9919	49.358626434267215	1373.3004363371867	11.034582539448785
Higher incidence	0%	0.0	Alberta	4187.148068765229	895.9556656403781	-2225.9153356588727	0.0	2857.188398746734	0.09292667832579952	0.02650974649098241	-0.0009739920934378874	-0.0006087450583986792	-0.0008522430817581508	-0.0006921813271756243	-0.0069615325743221405	3.944111229560391	0.7120994417079441	-1859.82840958516	-0.6823820980943084	-0.6575053473145652	-0.016577352647925488	4187.148068765229	0.0	1517.4827486185998	4866.612283512956	0.021025389041250533	0.2073342313280326	30746.69675299783	0.0002	0.7948	24.495148262565245	2559.0898178864186	8.598472549474703
Higher incidence	0%	0.0	Ontario-derived	4187.148068765229	895.9556656403781	-1491.3102205471364	0.0	3591.793513858471	0.09292667832579952	0.02650974649098241	-0.0009739920934378874	-0.0006087450583986792	-0.0008522430817581508	-0.0006921813271756243	-0.0069615325743221405	3.944111229560391	0.7120994417079441	-1125.2232944734237	-0.6823820980943084	-0.6575053473145652	-0.016577352647925488	4187.148068765229	0.0	2080.4124200089936	6039.056575871711	0.021025389041250533	0.2073342313280326	38651.90899502183	0.0	0.676	9.095721163365809	3293.694932998155	10.248721521889388
Four-year benefit limit	100%	1.0	Alberta	4189.624038690837	896.4863796215905	-3483.8283129616616	0.0	1602.2821053507653	0.08615851195161008	0.03557378448727357	-0.0016398684594720074	-0.001024917787170005	-0.001434884902038006	-0.001146802851558313	-0.022439230410078385	3.946797007862593	1.098841791225454	-2885.4938749811135	-1.0581483486985455	-1.0093188749952005	-0.03265619426843596	4189.624038690837	0.0	-639.1019587857161	5144.87450231181	0.03296595464829224	0.15375039370558105	18596.91014917561	0.104	0.9095	50.82142815774898	1304.0072510200691	14.614818082494772
Four-year benefit limit	100%	1.0	Ontario-derived	4189.624038690837	896.4863796215905	-2340.8745886869924	0.0	2745.2358296254342	0.08615851195161008	0.03557378448727357	-0.0016398684594720074	-0.001024917787170005	-0.001434884902038006	-0.001146802851558313	-0.022439230410078385	3.946797007862593	1.098841791225454	-1742.5401507064446	-1.0581483486985455	-1.0093188749952005	-0.03265619426843596	4189.624038690837	0.0	572.7484523981705	6313.948950219089	0.03296595464829224	0.15375039370558105	31862.61888050323	0.0041	0.798	26.876004266689947	2446.960975294738	14.652379235040808
Four-year benefit limit	83%	0.8332151300236407	Alberta	4189.513569690278	896.4626925589081	-3091.9035316283025	0.0	1994.0727306208826	0.08051392760260052	0.03203910004715554	-0.0014491428325895572	-0.000905714270368474	-0.0012679999785158624	-0.0010145927861604737	-0.019189380376886656	3.9466778670751053	0.977511969965306	-2565.946753044345	-0.9409946504851144	-0.8982763486796852	-0.02856502950298069	4189.513569690278	0.0	-120.4359151865064	5478.371594604962	0.02951965344324776	0.14506475290622312	24766.80482491424	0.0351	0.861	42.6121267295866	1695.8057409875307	14.15665215523788
Four-year benefit limit	83%	0.8332151300236407	Ontario-derived	4189.513569690278	896.4626925589081	-2075.6939849872833	0.0	3010.2822772619024	0.08051392760260052	0.03203910004715554	-0.0014491428325895572	-0.000905714270368474	-0.0012679999785158624	-0.0010145927861604737	-0.019189380376886656	3.9466778670751053	0.977511969965306	-1549.737206403325	-0.9409946504851144	-0.8982763486796852	-0.02856502950298069	4189.513569690278	0.0	912.3989417616206	6521.915793359187	0.02951965344324776	0.14506475290622312	37388.342202357955	0.0004	0.7189	21.32149223877051	2712.015287628551	14.353684008844622
Four-year benefit limit	0%	0.0	Alberta	4188.961991929711	896.3444217833726	-1136.0011344837635	0.0	3949.3052792293206	0.052343787343519715	0.01439784272313408	-0.000497623777954792	-0.0003110148612217459	-0.00043542080571044297	-0.00035483587864757566	-0.002923289275048839	3.946083007878701	0.37186480069661104	-971.1509777755018	-0.3563040053835867	-0.3441494953021863	-0.008101737977298707	4188.961991929711	0.0	2195.807183882532	6999.11115348848	0.008824972341311011	0.10620244030992991	75449.36046203492	0.0	0.1799	1.6371002151309995	3651.077558459872	12.439182112737813
Four-year benefit limit	0%	0.0	Ontario-derived	4188.961991929711	896.3444217833726	-752.3462331516778	0.0	4332.960180561407	0.052343787343519715	0.01439784272313408	-0.000497623777954792	-0.0003110148612217459	-0.00043542080571044297	-0.00035483587864757566	-0.002923289275048839	3.946083007878701	0.37186480069661104	-587.496076443415	-0.3563040053835867	-0.3441494953021863	-0.008101737977298707	4188.961991929711	0.0	2462.769578011523	7567.484396973047	0.008824972341311011	0.10620244030992991	82778.88170615604	0.0	0.1186	-6.401922690716233	4034.7324597919596	13.265179443069266
Lower persistence	100%	1.0	Alberta	1262.3243545240014	269.8914084064831	-1792.2445162150193	0.0	-260.02875328453507	0.046014490653404766	0.018449775739497062	-0.0008320056262210427	-0.000520003516388152	-0.0007280049229434125	-0.0005827230524573032	-0.011128453330406077	1.126448678042549	0.5618824541431292	-1474.8074474658795	-0.5408159275380207	-0.5161833220304001	-0.01647548899462655	1262.3243545240014	0.0	-1048.7576086470654	485.1793611766172	0.014893554004485221	0.08243706240621664	-5651.01883324432	0.7468	0.9971	102.47087099539293	-349.8982999280068	3.900434244836493
Lower persistence	100%	1.0	Ontario-derived	1262.3243545240014	269.8914084064831	-1207.9517738672162	0.0	324.2639890632685	0.046014490653404766	0.018449775739497062	-0.0008320056262210427	-0.000520003516388152	-0.0007280049229434125	-0.0005827230524573032	-0.011128453330406077	1.126448678042549	0.5618824541431292	-890.5147051180763	-0.5408159275380207	-0.5161833220304001	-0.01647548899462655	1262.3243545240014	0.0	-364.93392512922907	915.0611731180412	0.014893554004485221	0.08243706240621664	7046.997249317051	0.1584	0.986	61.842588297845154	234.3944424197969	3.2651437818101847
Lower persistence	83%	0.8332151300236407	Alberta	1262.3219879803517	269.8909022540942	-1528.355502975857	0.0	3.857387258589038	0.04203220698670304	0.01586964784386381	-0.0007081506033101536	-0.00044259412706884637	-0.0006196317778963843	-0.0004963122436233183	-0.009337738790586235	1.1264464692859828	0.48001642998003374	-1259.6812304406155	-0.4619310847192043	-0.44105218351597597	-0.013964721298139101	1262.3219879803517	0.0	-678.8636408440877	656.3548482101046	0.012277583778372405	0.07607626607054874	91.77217983841126	0.4898	0.9907	84.1217794617886	-86.01199090187417	3.4116194416369723
Lower persistence	83%	0.8332151300236407	Ontario-derived	1262.3219879803517	269.8909022540942	-1029.3124884104695	0.0	502.90040182397684	0.04203220698670304	0.01586964784386381	-0.0007081506033101536	-0.00044259412706884637	-0.0006196317778963843	-0.0004963122436233183	-0.009337738790586235	1.1264464692859828	0.48001642998003374	-760.6382158752272	-0.4619310847192043	-0.44105218351597597	-0.013964721298139101	1262.3219879803517	0.0	-97.08037069688943	1034.2827786740065	0.012277583778372405	0.07607626607054874	11964.64420683573	0.0465	0.9676	49.421196662039634	413.0310236635137	2.88316553950128
Lower persistence	0%	0.0	Alberta	1262.3101670676672	269.88837401679723	-210.91617824729042	0.0	1321.2823628371737	0.022150981326457826	0.0029882032024670085	-8.994189493823841e-05	-5.62136843363991e-05	-7.869915807095811e-05	-6.492910849997923e-05	-0.0003759400640864576	1.1264354365512677	0.07124215759825897	-185.64046003064428	-0.06809003396334934	-0.06598334052040998	-0.0014073653683855897	1262.3101670676672	0.0	1026.9534734258245	1667.6234157581143	-0.0031004176273707884	0.05033650589028227	59648.93127596982	0.0	0.3711	-7.48524131404055	1231.4138262512708	1.6196806576837153
Lower persistence	0%	0.0	Ontario-derived	1262.3101670676672	269.88837401679723	-137.4916291196421	0.0	1394.7069119648215	0.022150981326457826	0.0029882032024670085	-8.994189493823841e-05	-5.62136843363991e-05	-7.869915807095811e-05	-6.492910849997923e-05	-0.0003759400640864576	1.1264354365512677	0.07124215759825897	-112.21591090299599	-0.06809003396334934	-0.06598334052040998	-0.0014073653683855897	1262.3101670676672	0.0	1107.759876067769	1736.8022971406858	-0.0031004176273707884	0.05033650589028227	62963.66248564076	0.0	0.3352	-12.59081023648639	1304.838375378919	1.5896557926569905
